# Cost-effectiveness of amyloid-targeting therapies in a memory clinic population; a simulation study

**DOI:** 10.64898/2026.07.30.26359218

**Authors:** P.J. van der Veere, H.M. Broulikova, R. Handels, C.E. Teunissen, L.E. Collij, E.G.B. Vijverberg, W.M. van der Flier, J. Berkhof

## Abstract

**Objectives:** The cost-effectiveness of new amyloid-targeting therapies (ATTs) for patients with mild cognitive impairment (MCI) or mild dementia due to Alzheimer’s disease (AD) is influenced by assumptions about treatment effectiveness beyond the trial durations. To assess the cost-effectiveness of ATTs over a lifetime horizon, an AD microsimulation model was applied.

**Methods:** The AD microsimulation model is based on statistical joint models, which link cognitive decline (Mini-Mental State Examination [MMSE]) and states of functional independence (MCI, dementia, institutionalisation), fitted to the Amsterdam Dementia Cohort. The time from MCI to death was simulated under care-as-usual (CAU) and two ATT scenarios, assuming an ATT duration of eighteen months and treatment effect waning of 0% (no-waning) or 20% per year. The main outcome was the incremental cost-effectiveness ratio (ICER), defined as incremental costs per quality-adjusted life year (QALY) gained. A societal perspective was taken for costs and effects.

**Results:** The ATT scenario without waning resulted in 0.72 additional QALYs and €28,502 additional costs per person compared to CAU. At a list price of €22,600/year for the ATT, the ICER was €39,745/QALY for the no-waning and €151,016/QALY for the 20%-waning scenario. At a willingness-to-pay threshold of €20,000/QALY, the corresponding threshold prices were €10,500 (95% CI: <€0 to €23,000; no-waning) and <€0 (95% CI: <€0 to €2,250; 20%-waning), respectively.

**Conclusions:** The cost-effectiveness of ATTs is strongly influenced by the waning of the treatment effect. A favourable cost-effectiveness profile was only achieved when the treatment effect did not wane after the eighteen-month treatment period.
