## Supplementary material for "Cost-effectiveness of amyloid-targeting therapies in a memory clinic population; a simulation study": Simulation scenario table

### Sheet: Blad1
Label		Starting state		Treatment effects						Costs included				Utilities		Discounting
				Effect size	Effect target	Treatment duration	Effect waning	Voluntary discontinuation		States	Number of people screened per eligible patient	Infusion				QALY	Cost
Main analyses
No waning		91.1% MCI; 8.9% Mild Dementia		0.3	MMSE decline	1.5 years	0	0		Formal + informal care	6.67 (1/0.15)	171,- per 4-weekly infusion		Patient utilities + partner disutility		1.5%	0.03
Waning		91.1% MCI; 8.9% Mild Dementia		0.3	MMSE decline	1.5 years	20%/year	0		Formal + informal care	6.67 (1/0.15)	171,- per 4-weekly infusion		Patient utilities + partner disutility		1.5%	0.03
Alterations to treatment assumptions
Shorter treatment duration		91.1% MCI; 8.9% Mild Dementia		0.3	MMSE decline	0.5 years	0	0		Formal + informal care	6.67 (1/0.15)	171,- per 4-weekly infusion		Patient utilities + partner disutility		1.5%	0.03
Continuous dosing		91.1% MCI; 8.9% Mild Dementia		0.3	MMSE decline	Until MMSE <20	100% at treatment discontinuation	0		Formal + informal care	6.67 (1/0.15)	171,- per 4-weekly infusion		Patient utilities + partner disutility		1.5%	0.03
15% effect size		91.1% MCI; 8.9% Mild Dementia		0.15	MMSE decline	1.5 years	0	0		Formal + informal care	6.67 (1/0.15)	171,- per 4-weekly infusion		Patient utilities + partner disutility		1.5%	0.03
45% effect size		91.1% MCI; 8.9% Mild Dementia		0.45	MMSE decline	1.5 years	0	0		Formal + informal care	6.67 (1/0.15)	171,- per 4-weekly infusion		Patient utilities + partner disutility		1.5%	0.03
Treatment stops at moderate dementia		91.1% MCI; 8.9% Mild Dementia		0.3	MMSE decline	1.5 years	100% at MMSE <20	0		Formal + informal care	6.67 (1/0.15)	171,- per 4-weekly infusion		Patient utilities + partner disutility		1.5%	0.03
10%/yr voluntary treatment discontinuation		91.1% MCI; 8.9% Mild Dementia		0.3	MMSE decline	1.5 years	0	10%/year on treatment		Formal + informal care	6.67 (1/0.15)	171,- per 4-weekly infusion		Patient utilities + partner disutility		1.5%	0.03
Alterations to costs, utility, population, discounting
MCI starting state		100% MCI		0.3	MMSE decline	1.5 years	0	0		Formal + informal care	6.67 (1/0.15)	171,- per 4-weekly infusion		Patient utilities + partner disutility		1.5%	0.03
Dementia starting state		100% Mild dementia		0.3	MMSE decline	1.5 years	0	0		Formal + informal care	6.67 (1/0.15)	171,- per 4-weekly infusion		Patient utilities + partner disutility		1.5%	0.03
No cost of screening		91.1% MCI; 8.9% Mild Dementia		0.3	MMSE decline	1.5 years	0	0		Formal + informal care	1	171,- per 4-weekly infusion		Patient utilities + partner disutility		1.5%	0.03
Subcutaneous ATTs		91.1% MCI; 8.9% Mild Dementia		0.3	MMSE decline	1.5 years	0	0		Formal + informal care	6.67 (1/0.15)	0		Patient utilities + partner disutility		1.5%	0.03
Healthcare perspective		91.1% MCI; 8.9% Mild Dementia		0.3	MMSE decline	1.5 years	0	0		Formal care	6.67 (1/0.15)	171,- per 4-weekly infusion		Patient utilities		1.5%	0.03
Discounting 0%		91.1% MCI; 8.9% Mild Dementia		0.3	MMSE decline	1.5 years	0	0		Formal + informal care	6.67 (1/0.15)	171,- per 4-weekly infusion		Patient utilities + partner disutility		0	0
Discounting 5%		91.1% MCI; 8.9% Mild Dementia		0.3	MMSE decline	1.5 years	0	0		Formal + informal care	6.67 (1/0.15)	171,- per 4-weekly infusion		Patient utilities + partner disutility		0.05	0.05
Structural uncertainty analyses
Directly affecting functional independence (0% waning)		91.1% MCI; 8.9% Mild Dementia		0.3	Hazard of transitioning between states	1.5 years	100% at MMSE <20	0		Formal + informal care	6.67 (1/0.15)	171,- per 4-weekly infusion		Patient utilities + partner disutility		1.5%	0.03
Directly affecting functional independence (20% waning)		91.1% MCI; 8.9% Mild Dementia		0.3	Hazard of transitioning between states	1.5 years	20%/year & 100% at MMSE <20	0		Formal + informal care	6.67 (1/0.15)	171,- per 4-weekly infusion		Patient utilities + partner disutility		1.5%	0.03
All-or-nothing (0% waning)		91.1% MCI; 8.9% Mild Dementia		100% for 30% of patients, 0% for 70% of patients	MMSE decline	1.5 years	0	0		Formal + informal care	6.67 (1/0.15)	171,- per 4-weekly infusion		Patient utilities + partner disutility		1.5%	0.03
All-or-nothing (20% waning)		91.1% MCI; 8.9% Mild Dementia		100% for 30% of patients, 0% for 70% of patients	MMSE decline	1.5 years	20%/year	0		Formal + informal care	6.67 (1/0.15)	171,- per 4-weekly infusion		Patient utilities + partner disutility		1.5%	0.03
Abbreviations: MMSE = Mini-Mental State Examination, MCI = Mild cognitive impairment
